# Person-centeredness of the San Francisco Pregnancy Village model of cross-sector care delivery: A mixed-methods study

**DOI:** 10.1101/2025.06.05.25329089

**Authors:** Prisca C. Diala, Osamuedeme J. Odiase, April J. Bell, Alison M. El Ayadi, KaSelah Crockett, Malini A. Nijagal, Patience A. Afulani

## Abstract

**Background:** Racial disparities in perinatal outcomes are worsened by systemic racism in the United States. San Francisco’s Pregnancy Village is a novel cross-sector care delivery model providing a one-stop-shop for city government, clinical, and community-based wraparound services, delivered in an uplifting, celebratory, and dignified environment to center Black and other minoritized pregnant people and their families.

**Objectives:** To evaluate the person-centeredness of the Pregnancy Village model’s first event series: the SF Family & Pregnancy Pop-Up Village.

**Design:** We employed a convergent mixed-methods study design. Data were collected between July 2021 and June 2022.

**Methods:** We conducted quantitative surveys with 116 Pregnancy Village participants (57 pregnant/postpartum individuals and 59 family members) and semi-structured in-depth interviews with purposively sampled 13 pregnant/postpartum people and five family members. Person-centered care (PCC) was assessed using a 10-item scale. Standardized scores ranged from 0 to 100, where higher scores reflect higher PCC. We performed univariate, bivariate, and multivariate analyses, and thematic analyses of the qualitative data.

**Results:** The mean PCC score was 91.2 (SD = 12.1). Participants who experienced discrimination during prenatal encounters had significantly lower PCC scores than those who did not. In general, participants perceived the Pregnancy Village events as person-centered. A welcoming environment, patient visibility, and warm handoffs reflected responsive and supportive care; provider friendliness and intentionality reflected dignity and respect; and provider knowledge, inclusivity, and genuineness represented communication and autonomy. Identified gaps were related to follow-up and communication.

**Conclusion:** Our findings indicate that the Pregnancy Village model is person-centered and enables pregnant people and their families to receive care that prioritizes their needs, preferences, and values and has the potential to reduce health inequities in care experience and outcomes. Close follow-up after such events and providing language concordant support is crucial to achieving model goals.
