## Supplemental Tables for "Person-centeredness of the San Francisco Pregnancy Village model of cross-sector care delivery: A mixed-methods study"

### Sheet: Appendix 1
Appendix 1. Distribution of person-centered care scale items
	Total	Currently pregnant/recently pregnant	Family member
	N=113	N=57	N=56
1. Did the service providers treat you with respect?
0, No, not at all	0.9% (1)	0.0% (0)	1.8% (1)
1, A little	2.7% (3)	3.5% (2)	1.8% (1)
2, Somewhat	2.7% (3)	3.5% (2)	1.8% (1)
3, Yes, definitely	93.8% (106)	93.0% (53)	94.6% (53)
2. Did the service providers respect your family or companions who were with you?
0, No, not at all	0.0% (0)	0.0% (0)	0.0% (0)
1, A little	0.9% (1)	1.8% (1)	0.0% (0)
2, Somewhat	8.8% (10)	12.3% (7)	5.4% (3)
3, Yes, definitely	90.3% (102)	86.0% (49)	94.6% (53)
3. Did the service providers tell you about the range of services available to you?
0, No, not at all	0.0% (0)	0.0% (0)	0.0% (0)
1, A little	4.4% (5)	8.8% (5)	0.0% (0)
2, Somewhat	9.7% (11)	8.8% (5)	10.7% (6)
3, Yes, definitely	85.8% (97)	82.5% (47)	89.3% (50)
4. Did you feel you had the privacy you needed with the service providers to get your needs met?
0, No, not at all	0.9% (1)	0.0% (0)	1.8% (1)
1, A little	5.3% (6)	7.0% (4)	3.6% (2)
2, Somewhat	9.7% (11)	10.5% (6)	8.9% (5)
3, Yes, definitely	84.1% (95)	82.5% (47)	85.7% (48)
5. Did you feel heard and listened to by the service providers?
0, No, not at all	0.9% (1)	0.0% (0)	1.8% (1)
1, A little	5.3% (6)	5.3% (3)	5.4% (3)
2, Somewhat	5.3% (6)	5.3% (3)	5.4% (3)
3, Yes, definitely	88.5% (100)	89.5% (51)	87.5% (49)
6. Did you feel you could ask the service providers any questions you had?
0, No, not at all	1.8% (2)	1.8% (1)	1.8% (1)
1, A little	5.3% (6)	7.0% (4)	3.6% (2)
2, Somewhat	3.5% (4)	0.0% (0)	7.1% (4)
3, Yes, definitely	89.4% (101)	91.2% (52)	87.5% (49)
7. Did you feel your questions were answered when you asked them?
0, No, not at all	0.9% (1)	0.0% (0)	1.8% (1)
1, A little	3.6% (4)	5.3% (3)	1.8% (1)
2, Somewhat	5.4% (6)	8.8% (5)	1.8% (1)
3, Yes, definitely	90.2% (101)	86.0% (49)	94.5% (52)
8. Did the service providers check that you understood the information that was given to you?
0, No, not at all	1.8% (2)	1.8% (1)	1.8% (1)
1, A little	4.4% (5)	7.0% (4)	1.8% (1)
2, Somewhat	4.4% (5)	7.0% (4)	1.8% (1)
3, Yes, definitely	89.4% (101)	84.2% (48)	94.6% (53)
*9. Did you feel pressured into getting services by the service providers?
0, No, not at all	83.2% (94)	87.7% (50)	78.6% (44)
1, A little	3.5% (4)	3.5% (2)	3.6% (2)
2, Somewhat	4.4% (5)	1.8% (1)	7.1% (4)
3, Yes, definitely	8.8% (10)	7.0% (4)	10.7% (6)
*10. While receiving care/services, did you feel that you had to advocate for yourself to get what you needed?
0, No, not at all	61.9% (70)	61.4% (35)	62.5% (35)
1, A little	7.1% (8)	10.5% (6)	3.6% (2)
2, Somewhat	8.8% (10)	7.0% (4)	10.7% (6)
3, Yes, very much	22.1% (25)	21.1% (12)	23.2% (13)
*Negatively worded questions were reverse-coded prior to scoring

### Sheet: Appendix 2
Appendix 2. Bivariate sub-group analysis of sociodemographic characteristics, obstetric history, and care discrimination experiences on the Person-centered care score
	Pregnant/Postpartum (N = 57)						Family (N = 56)
Predictor variables	Cross Tabs		OLS Regression (Unadjusted)				Cross Tabs		OLS Regression (Unadjusted)
	Mean	SD	Coeff.	[95% CI]		P-value	Mean	SD	Coeff.	[95% CI]		P-value
Age
15 - 24 [Reference Group]	92.6667	8.99931	0				84.4444	26.943	0
25 -34	90.303	14.7253	-2.364	-3.003	-1.724	0.004	82.963	15.2247	-1.481	-19.693	16.73	0.812
35 - 44	92.9825	9.80644	0.316	-6.13	6.762	0.853	93.8889	7.12325	9.444	-14.542	33.431	0.299
45 and older	90	0	-2.667	-2.667	-2.667	0	95.1724	7.4315	10.728	-20.004	41.46	0.348
Unknown	82	23.6408	-10.6667	-69.9295	48.5962	0.52	88.8889	6.00925	4.444	-21.829	30.718	0.628
Gender
Female [Reference Group]	90.5128	13.6783	0				92.1528	10.8174	0
Male	…	…	…	…	…	…	89.4444	13.7302	-2.708	-14.728	9.311	0.525
Other/unknown/prefer not to answer	94.6667	6.0553	4.154	-2.238	10.546	0.108	81.6667	2.35702	-10.486	-17.262	-3.71	0.016
Race/ethnicity
Non-Hispanic Black [Reference Group]	89.5556	15.3719	0				92.9167	10.4641	0
Hispanic/Latine	90.6173	14.4126	1.062	-10.846	12.97	0.738	89.1111	11.7153	-3.806	-10.992	3.381	0.191
Multiracial	90.9091	8.83062	1.354	-12.398	15.105	0.713	90.4762	12.9713	-2.44	-7.002	2.121	0.187
Other/unknown/prefer not to answer	97.5	5	7.944	-3.064	18.953	0.09	90	14.1421	-2.917	-28.942	23.109	0.745
Language
English [Reference Group]	91.7778	12.2782	0				92.4786	10.8071	0
Spanish	89.5455	15.3718	-2.232	-17.87	13.405	0.602	90.2564	12.2067	-2.222	-9.248	4.803	0.388
Other/unknown/prefer not to answer	91.3333	9.60324	-0.444	-23.324	22.435	0.941	85.8333	9.57427	-6.645	-17.165	3.874	0.138
English proficiency
Very well or well [Reference Group]	94.6429	10.4655	0				93.1973	13.9187	0
With difficulty	85.1371	16.7875	-0.295	-6.502	5.911	0.857	93.6508	11.4186	-1.984	-15.249	11.281	0.667
Unknown/prefer not to answer	71.0317	27.0389	-14.083	-43.495	15.328	0.176	95.2381	5.21641	-1.984	-13.91	9.942	0.633
Number of births
1-2 births [Reference group]	91.9753	10.3882	0				92.8788	10.6555	0
No births	91.3333	15.6246	-0.642	-14.375	13.091	0.859	86.9697	14.1778	-6.219	-22.345	9.908	0.307
3 or more births	88.3333	16.2117	-3.642	-19.178	11.894	0.419	94.5238	7.11411	1.335	-4.878	7.548	0.543
Unknown/prefer not to answer/not applicable	90	0	-1.975	-7.582	3.632	0.269	87.5	12.1825	-5.688	-14.417	3.04	0.13
Prenatal care attendance
Yes [Reference Group]	90.4167	13.9507	0				…	…	…	…	…	…
No	91.6667	10	1.25	-32.3481	34.8481	0.888	…	…	…	…	…	…
Unknown/prefer not to answer	94.6667	7.67391	4.25	-12.6817	21.1817	0.393	…	…	…	…	…	…
History of preterm birth
No preterm births [Reference Group]	91.087	13.9674	0				92.549	9.88346	0
At least 1 preterm birth	89.6296	10.9854	-1.457	-4.004	1.089	0.133	91.1905	13.1791	-1.359	-14.157	11.44	0.758
Unknown	91.6667	2.35702	0.58	-5.913	7.073	0.738	87.5	12.1825	-5.049	-11.273	1.175	0.082
History of pregnancy loss
No prior pregnancy loss [Reference Group]	89.1919	15.5016	0				92.1296	11.3851	0
Pregnancy loss	92.3333	9.43429	3.141	-22.171	28.454	0.647	93.7037	8.06991	1.574	-4.486	7.634	0.469
Unknown/prefer not to answer/not applicable	97.5	5	8.308	-8.204	24.82	0.163	87.5758	11.8407	-4.554	-17.938	8.83	0.358
Education
High school graduate, GED, or equivalent [Reference Group]	94.1176	13.6692	0				92.0513	8.33761	0
Less than high school degree	85.1852	14.0546	-8.932	-33.461	15.596	0.258	84.1667	15.5781	-7.885	-17.576	1.807	0.081
Some college, junior college, or vocational school	94.4444	7.56565	0.327	-18.869	19.523	0.948	94.6667	8.6788	2.615	-6.71	11.941	0.438
College graduate and professional or graduate school	89.4444	10.809	-4.673	-18.861	9.514	0.292	92.9167	9.33291	0.865	-4.486	6.216	0.642
Unknown/prefer not to answer	86.6667	20.4577	-7.451	-44.355	29.453	0.477	93.3333	11.547	1.282	-18.389	20.953	0.849
Employment status
Unemployed [Reference Group]	89.4792	15.683	0				92.5397	10.9646	0
Full-time	93.9394	8.00252	4.46	-22.444	31.364	0.55	84.6667	15.2023	-7.873	-12.003	-3.743	0.009
Part-time	94.4444	7.81736	4.965	-27.819	37.75	0.582	90	10	-2.54	-24.012	18.933	0.732
Unknown/prefer not to answer	86.6667	12.693	-2.812	-22.336	16.711	0.599	90.5556	8.27759	-1.984	-6.442	2.474	0.252
Income assistance
No [Reference Group]	92.9825	11.8579	0				90.8602	12.2918	0
Yes	90.6452	12.8645	-2.337	-18.297	13.623	0.593	92.7778	9.25572	1.918	-9.654	13.489	0.634
Unknown/ prefer not to answer	86.1905	18.4017	-6.792	-41.654	28.071	0.49	80	0	-10.86	-17.056	-4.665	0.011
Residence
Bayview-Hunter's Point (San Francisco) [Reference Group]	90.4545	13.024	0				96.4706	7.01888	0
Other San Francisco	91.8667	12.06	1.412	-9.21	12.034	0.625	90.4938	11.3869	-5.977	-15.047	3.093	0.127
East Bay	93.8095	9.89361	3.355	-24.339	31.049	0.654	89.1667	11.3448	-7.304	-11.742	-2.865	0.014
Other/unknown/prefer not to answer	78.8889	28.3497	-11.566	-67.198	44.067	0.465	85.4167	14.0224	-11.054	-37.421	15.313	0.274
Housing status
Rent home or apartment [Reference Group]	90.7778	13.4388	0				90.8333	10.249	0
Homeless shelter	90.4762	9.89361	-0.302	-11.396	10.793	0.918	82.6667	13.6219	-8.167	-30.16	13.826	0.322
Owns home or apartment	92.2222	6.93889	1.444	-5.434	8.323	0.462	97.3333	4.34614	6.5	-1.151	14.151	0.074
Public housing	90.4762	13.6665	-0.302	-25.676	25.073	0.964	95.3333	6.32455	4.5	-7.582	16.582	0.321
Unknown/Other (e.g., living with someone for free, no living place, transitional housing etc.)	91.3333	17.3703	0.556	-29.563	30.674	0.944	90.8333	16.6905	0	-23.494	23.494	1
Social Support
Yes, definitely [Reference Group]	92.2581	11.0349	0				94.2708	7.39245	0
No, not at all	93.3333	4.71405	1.075	-1.887	4.037	0.259	86.9697	15.667	-7.301	-25.672	11.069	0.295
A little	87.5	21.1382	-4.758	-34.256	24.74	0.559	87.7778	10.7152	-6.493	-18.168	5.182	0.175
Somewhat	89.7619	14.703	-3.284	-20.036	13.469	0.488	89.6296	14.2833	-4.641	-10.543	1.26	0.087
Unknown/prefer not to answer	90	0	-2.258	-7.493	2.977	0.205	80	0	-14.271	-19.289	-9.252	0.003
Medical Insurance status
Public insurance (e.g., Medicaid, Medi-Cal, etc.) [Reference Group]	92.7193	11.3861	0				93.5897	9.62406	0
Private or employer provided insurance	93.0303	7.8109	0.311	-18.064	18.686	0.949	91.9048	9.59497	-1.685	-8.64	5.27	0.497
No insurance	53.3333	0	-39.386	-48.101	-30.67	0.003	85	14.7824	-8.59	-13.109	-4.071	0.009
Unknown/prefer not to answer	82.8571	19.6665	-9.862	-31.982	12.258	0.195	81.6667	14.4145	-11.923	-17.958	-5.888	0.008
Food insecurity (Worried food would run out)
Never true [Reference Group]	93.0159	8.55731	0				93.3333	10.0326	0
Sometimes true	93.3333	11.547	0.317	-10.757	11.392	0.913	87.7778	11.4261	-5.556	-20.996	9.885	0.335
Often true	96.6667	4.71404	3.651	-5.44	12.741	0.226	90.8333	12.8174	-2.5	-6.476	1.476	0.139
Unknown/prefer not to answer	80.8333	19.5982	-12.183	-37.954	13.589	0.179	85	14.7824	-8.333	-14.924	-1.743	0.028
Food insecurity (Insufficient funds)
Never true [Reference Group]	92.2807	9.2331	0				93.9785	7.47437	0
Sometimes true	90.4762	16.3396	-1.805	-25.461	21.852	0.774	91.5152	11.4856	-2.463	-19.278	14.351	0.673
Often true	96.1905	4.8795	3.91	-0.34	8.159	0.058	89.4444	14.5169	-4.534	-11.504	2.436	0.13
Unknown/prefer not to answer	85.3333	15.6505	-6.947	-18.291	4.396	0.119	83.3333	16.4268	-10.645	-33.485	12.195	0.235
Relationship status
Married/partnered, living together [Reference Group]	91.25	11.6226	0				89.2308	12.7042	0
Married/partnered, not living together	87.3333	16.7627	-3.917	-28.396	20.563	0.562	88.8889	18.0944	-0.342	-14.843	14.159	0.945
Single	96.1905	6.64833	4.94	-13.277	23.158	0.364	93.1429	9.0367	3.912	-8.151	15.975	0.378
Other/unknown/prefer not to answer	85.5556	18.6339	-5.694	-27.116	15.727	0.371	85	7.07107	-4.231	-15.818	7.356	0.329
Everyday discrimination experience
Never [Reference Group]	92.7273	6.96311	0				91.1111	11.0554	0
Rarely	96.4583	6.26203	3.731	-5.449	12.911	0.222	91.4286	12.5891	0.317	-13.301	13.936	0.946
Sometimes	84.4444	18.0842	-8.283	-27.929	11.363	0.211	91.3043	10.6239	0.193	-7.557	7.943	0.942
Often	93.7037	9.19608	0.976	-4.078	6.031	0.493	92.3333	11.3366	1.222	-3.576	6.021	0.477
Prenatal care discrimination experience
Never [Reference Group]	95.5556	6.46762	0				95.6989	5.91254	0
Rarely	91.1111	10.4401	-4.444	-22.586	13.698	0.402	91.9048	8.35711	-3.794	-15.118	7.529	0.364
Sometimes	85.3968	17.6848	-10.159	-31.96	11.642	0.183	81.5385	14.0512	-14.16	-27.787	-0.534	0.045
Often	100	0	4.444	-3.921	12.81	0.15	90.6667	15.8815	-5.032	-9.766	-0.298	0.043
Abbreviations: 95% CI: 95% confidence interval; SD: standard deviation
